# A non-coding single nucleotide polymorphism at 8q24 drives IDH1-mutant glioma formation

**DOI:** 10.1101/2022.03.08.22272044

**Authors:** Connor Yanchus, Kristen L. Drucker, Thomas M. Kollmeyer, Ricky Tsai, Minggao Liang, Lingyan Jiang, Judy Pawling, Asma Ali, Paul Decker, Matt Kosel, Arijit Panda, Ahmad Malik, Khalid N. Al-Zahrani, J. Javier Hernandez, Musaddeque Ahmed, Sampath Kumar Loganathan, Daniel Trcka, Antony Michaelraj, Jerome Fortin, Parisa Mazrooei, Lily Zhou, Andrew Elia, Mathieu Lupien, Housheng Hansen He, Liguo Wang, Alexej Abyzov, James W. Dennis, Michael D. Wilson, Jeffrey Wrana, Daniel Lachance, Margaret Wrensch, John Wiencke, Len A. Pennacchio, Diane E. Dickel, Axel Visel, Michael Taylor, Gelareh Zadeh, Peter Dirks, Jeanette E. Eckel-Passow, Tak Mak, Evgeny Kvon, Robert B. Jenkins, Daniel Schramek

**Affiliations:** Centre for Molecular and Systems Biology, Lunenfeld-Tanenbaum Research Institute, Mount Sinai Hospital; Toronto, Ontario, Canada; Department of Molecular Genetics, University of Toronto; Toronto, Ontario, Canada; Mayo Clinic, Rochester; Minnesota, USA; Hospital for Sick Children; Toronto, Ontario, Canada; Princess Margaret Cancer Centre, University Health Network; Toronto, Ontario, Canada; Department of Medical Biophysics, University of Toronto; Toronto, Ontario, Canada; Ontario Institute for Cancer Research; Toronto, Ontario, Canada; Department of Neurological Surgery; University of California, San Francisco; Environmental Genomics & System Biology Division, Lawrence Berkeley National Laboratory; Berkeley, USA; Comparative Biochemistry Program, University of California; Berkeley, USA; U.S. Department of Energy Joint Genome Institute; Berkeley, USA; School of Natural Sciences, University of California, Merced; Merced, USA; Department of Developmental & Cell Biology, University of California; Irvine, USA

## Abstract

Establishing causal links between inherited polymorphisms and cancer risk is challenging. Here, we focus on the single nucleotide polymorphism rs55705857 (A>G), which confers a 6-fold increased risk of IDH-mutant low-grade glioma (LGG) and is amongst the highest genetic associations with cancer. By fine-mapping the locus, we reveal that rs55705857 itself is the causal variant and is associated with molecular pathways that drive LGG. Mechanistically, we show that rs55705857 resides within a brain-specific enhancer, where the risk allele disrupts OCT2/4 binding, allowing increased interaction with the *Myc* promoter and increased *Myc* expression. To functionally test rs55705857, we generated an IDH1^R132H^-driven LGG mouse model and show that mutating the highly conserved, orthologous mouse rs55705857 locus dramatically accelerated tumor development from 463 to 172 days and increased penetrance from 30% to 75%. Overall, our work generates new LGG models and reveals mechanisms of the heritable predisposition to lethal glioma in ∼40% of LGG-patients.
