## Supplemental Table 2 for "A non-coding single nucleotide polymorphism at 8q24 drives IDH1-mutant glioma formation"

### Sheet: Hallmark50 IDHmut vs Gliosis
Supplemental Table 2: GSEA Hallmark50 Gene Sets
IDHmutNonCodel vs Gliosis
Gene Set	Number of genes	ES	NES	NOM p-val	FDR q-val	FWER p-val	RANK AT MAX	LEADING EDGE
Upregulated Pathways
HALLMARK_E2F_TARGETS	199	0.620895	2.19545	0	0	0	4851	tags=60%, list=25%, signal=79%
HALLMARK_TNFA_SIGNALING_VIA_NFKB	190	0.598564	2.10867	0	0	0	4169	tags=42%, list=22%, signal=53%
HALLMARK_G2M_CHECKPOINT	198	0.580731	2.06587	0	0	0	4479	tags=50%, list=23%, signal=65%
HALLMARK_INTERFERON_GAMMA_RESPONSE	190	0.570222	2.00772	0	0	0	5436	tags=51%, list=28%, signal=70%
HALLMARK_IL6_JAK_STAT3_SIGNALING	72	0.635128	1.967	0	0	0	4624	tags=49%, list=24%, signal=64%
HALLMARK_MYC_TARGETS_V1	199	0.541026	1.91026	0	0	0	4873	tags=44%, list=25%, signal=58%
HALLMARK_WNT_BETA_CATENIN_SIGNALING	40	0.636892	1.82749	0	0.00011396	0.001	3419	tags=43%, list=18%, signal=52%
HALLMARK_NOTCH_SIGNALING	32	0.685716	1.84302	0	0.000128205	0.001	2788	tags=41%, list=15%, signal=47%
HALLMARK_DNA_REPAIR	147	0.539091	1.84704	0	0.00014652	0.001	4574	tags=43%, list=24%, signal=56%
HALLMARK_MYC_TARGETS_V2	58	0.600672	1.8154	0	0.00018648	0.002	4730	tags=47%, list=25%, signal=62%
HALLMARK_INTERFERON_ALPHA_RESPONSE	96	0.555819	1.8187	0	0.000205128	0.002	5436	tags=52%, list=28%, signal=72%
HALLMARK_ALLOGRAFT_REJECTION	158	0.506477	1.75315	0	0.000258659	0.003	4840	tags=51%, list=25%, signal=67%
HALLMARK_TGF_BETA_SIGNALING	54	0.579519	1.74017	0.00150376	0.000503547	0.006	1444	tags=19%, list=8%, signal=20%
HALLMARK_INFLAMMATORY_RESPONSE	173	0.469441	1.63218	0	0.00257017	0.033	5072	tags=43%, list=26%, signal=58%
HALLMARK_EPITHELIAL_MESENCHYMAL_TRANSITION	191	0.456076	1.62195	0	0.00285734	0.038	4673	tags=34%, list=24%, signal=44%
HALLMARK_P53_PATHWAY	193	0.451604	1.60603	0	0.00361872	0.052	3500	tags=30%, list=18%, signal=36%
HALLMARK_COAGULATION	106	0.462173	1.53374	0.0013986	0.00743667	0.11	4831	tags=35%, list=25%, signal=46%
HALLMARK_APOPTOSIS	152	0.430359	1.47419	0.00543478	0.0151201	0.219	4012	tags=31%, list=21%, signal=39%
HALLMARK_UNFOLDED_PROTEIN_RESPONSE	113	0.427659	1.42128	0.00795756	0.0273434	0.377	4861	tags=36%, list=25%, signal=48%
HALLMARK_COMPLEMENT	174	0.385436	1.34038	0.0118577	0.0630255	0.679	5006	tags=36%, list=26%, signal=49%
HALLMARK_IL2_STAT5_SIGNALING	178	0.37511	1.324	0.0258398	0.0703906	0.752	3625	tags=28%, list=19%, signal=34%
HALLMARK_MITOTIC_SPINDLE	199	0.369964	1.31185	0.0177215	0.0760466	0.783	3749	tags=30%, list=20%, signal=36%
HALLMARK_HYPOXIA	193	0.345327	1.22266	0.075662	0.173615	0.976	3902	tags=24%, list=20%, signal=30%
HALLMARK_MTORC1_SIGNALING	199	0.336131	1.19802	0.096401	0.204779	0.989	4283	tags=26%, list=22%, signal=33%
HALLMARK_ANGIOGENESIS	30	0.435192	1.15708	0.228043	0.260708	0.998	4889	tags=43%, list=25%, signal=58%
HALLMARK_KRAS_SIGNALING_UP	180	0.33196	1.16212	0.139687	0.261637	0.997	4667	tags=36%, list=24%, signal=47%
HALLMARK_HEDGEHOG_SIGNALING	35	0.410282	1.1288	0.262136	0.311648	1	1905	tags=17%, list=10%, signal=19%
HALLMARK_APICAL_JUNCTION	182	0.315529	1.11105	0.221066	0.34329	1	3427	tags=20%, list=18%, signal=24%
HALLMARK_CHOLESTEROL_HOMEOSTASIS	72	0.345867	1.08309	0.31669	0.395097	1	3238	tags=21%, list=17%, signal=25%
HALLMARK_XENOBIOTIC_METABOLISM	174	0.302997	1.07608	0.28117	0.399337	1	3314	tags=19%, list=17%, signal=23%
HALLMARK_UV_RESPONSE_UP	147	0.309027	1.06639	0.306849	0.408989	1	3557	tags=23%, list=19%, signal=28%
HALLMARK_ADIPOGENESIS	193	0.292441	1.03054	0.377382	0.486212	1	3330	tags=17%, list=17%, signal=20%
HALLMARK_BILE_ACID_METABOLISM	95	0.311459	1.00956	0.455202	0.528195	1	4881	tags=25%, list=25%, signal=34%
HALLMARK_GLYCOLYSIS	189	0.276332	0.97871	0.519231	0.596321	1	5435	tags=30%, list=28%, signal=41%
HALLMARK_ESTROGEN_RESPONSE_EARLY	180	0.268009	0.944163	0.604922	0.676619	1	4578	tags=24%, list=24%, signal=31%
HALLMARK_PEROXISOME	96	0.281071	0.913743	0.647315	0.74041	1	5053	tags=32%, list=26%, signal=44%
HALLMARK_PROTEIN_SECRETION	95	0.271709	0.88375	0.695531	0.797354	1	3912	tags=22%, list=20%, signal=28%
HALLMARK_FATTY_ACID_METABOLISM	144	0.252341	0.866888	0.789894	0.819099	1	3381	tags=18%, list=18%, signal=22%
HALLMARK_APICAL_SURFACE	38	0.295095	0.829209	0.766881	0.879927	1	3073	tags=21%, list=16%, signal=25%
HALLMARK_REACTIVE_OXYGEN_SPECIES_PATHWAY	49	0.217296	0.634814	0.993985	0.997323	1	321	tags=4%, list=2%, signal=4%
Gene Set	Number of genes	ES	NES	NOM p-val	FDR q-val	FWER p-val	RANK AT MAX	LEADING EDGE
Downregulated Pathways
HALLMARK_KRAS_SIGNALING_DN	143	-0.426941	-1.64326	0	0.0169585	0.021	3034	tags=32%, list=16%, signal=38%
HALLMARK_OXIDATIVE_PHOSPHORYLATION	200	-0.332321	-1.321	0.00442478	0.153908	0.341	4158	tags=30%, list=22%, signal=38%
HALLMARK_UV_RESPONSE_DN	144	-0.324449	-1.24642	0.0509804	0.156549	0.566	2591	tags=24%, list=13%, signal=28%
HALLMARK_SPERMATOGENESIS	104	-0.353691	-1.27314	0.0432099	0.164897	0.48	4178	tags=31%, list=22%, signal=39%
HALLMARK_HEME_METABOLISM	183	-0.240691	-0.943548	0.65534	0.763108	1	2500	tags=17%, list=13%, signal=19%
HALLMARK_ESTROGEN_RESPONSE_LATE	177	-0.256381	-1.00954	0.387387	0.812711	0.997	3624	tags=22%, list=19%, signal=27%
HALLMARK_ANDROGEN_RESPONSE	94	-0.245339	-0.878209	0.789644	0.815065	1	3064	tags=17%, list=16%, signal=20%
HALLMARK_MYOGENESIS	170	-0.243363	-0.946589	0.659292	0.856636	1	2531	tags=16%, list=13%, signal=19%
HALLMARK_PI3K_AKT_MTOR_SIGNALING	96	-0.243797	-0.883851	0.784091	0.888819	1	1228	tags=11%, list=6%, signal=12%
HALLMARK_PANCREAS_BETA_CELLS	29	-0.33027	-0.947212	0.534884	0.9962	1	4839	tags=52%, list=25%, signal=69%
Abbreviations: ES=Enrichment Score, NES=Normalized Enrichment Score, NOM p-val=nominal p-value , FDR q-val=False discovery rate q-value, FWER p-val=Familywise-error rate p-value

### Sheet: Hallmark50 IDHmutNoncodel by al
Supplemental Table 2: GSEA Hallmark50 Gene Sets
IDHmutNonCodel rs55705857 G vs A
Gene Set	Number of genes	ES	NES	NOM p-val	FDR q-val	FWER p-val	RANK AT MAX	LEADING EDGE
Upregulated Pathways
HALLMARK_EPITHELIAL_MESENCHYMAL_TRANSITION	193	0.7669	2.28337	0	0	0	1456	tags=40%, list=8%, signal=43%
HALLMARK_INTERFERON_GAMMA_RESPONSE	195	0.753264	2.25007	0	0	0	2682	tags=51%, list=14%, signal=59%
HALLMARK_ALLOGRAFT_REJECTION	174	0.7351	2.18073	0	0	0	3018	tags=52%, list=16%, signal=61%
HALLMARK_INTERFERON_ALPHA_RESPONSE	97	0.762856	2.15749	0	0	0	2679	tags=56%, list=14%, signal=64%
HALLMARK_INFLAMMATORY_RESPONSE	178	0.71655	2.1192	0	0	0	2132	tags=43%, list=11%, signal=48%
HALLMARK_IL6_JAK_STAT3_SIGNALING	77	0.765581	2.08517	0	0	0	2595	tags=56%, list=13%, signal=64%
HALLMARK_COMPLEMENT	179	0.687397	2.04232	0	0	0	1854	tags=33%, list=10%, signal=36%
HALLMARK_TNFA_SIGNALING_VIA_NFKB	192	0.680622	2.02297	0	0	0	2684	tags=41%, list=14%, signal=47%
HALLMARK_COAGULATION	107	0.710479	1.98324	0	0	0	2494	tags=39%, list=13%, signal=45%
HALLMARK_HYPOXIA	188	0.651388	1.96127	0	0	0	2510	tags=30%, list=13%, signal=34%
HALLMARK_ANGIOGENESIS	32	0.816092	1.93239	0	0	0	1190	tags=44%, list=6%, signal=47%
HALLMARK_IL2_STAT5_SIGNALING	182	0.640113	1.90812	0	0	0	2305	tags=32%, list=12%, signal=36%
HALLMARK_KRAS_SIGNALING_UP	184	0.627432	1.85769	0	0	0	1719	tags=28%, list=9%, signal=30%
HALLMARK_APOPTOSIS	152	0.617124	1.81539	0	6.80272e-05	0.001	2686	tags=37%, list=14%, signal=42%
HALLMARK_P53_PATHWAY	194	0.567163	1.69199	0	0.00162526	0.023	2243	tags=23%, list=12%, signal=25%
HALLMARK_CHOLESTEROL_HOMEOSTASIS	74	0.636839	1.68013	0	0.00166478	0.025	1761	tags=27%, list=9%, signal=30%
HALLMARK_XENOBIOTIC_METABOLISM	172	0.556618	1.65478	0	0.00226026	0.035	3371	tags=27%, list=18%, signal=32%
HALLMARK_MYOGENESIS	173	0.550937	1.6345	0	0.00266602	0.043	1911	tags=26%, list=10%, signal=29%
HALLMARK_REACTIVE_OXYGEN_SPECIES_PATHWAY	48	0.607629	1.5571	0.0108359	0.00823591	0.135	1374	tags=17%, list=7%, signal=18%
HALLMARK_G2M_CHECKPOINT	198	0.496171	1.49826	0.00121655	0.0162438	0.266	4008	tags=42%, list=21%, signal=52%
HALLMARK_E2F_TARGETS	200	0.487679	1.48356	0.00489596	0.0185645	0.31	3737	tags=33%, list=19%, signal=41%
HALLMARK_ESTROGEN_RESPONSE_LATE	175	0.459976	1.37504	0.0113493	0.0562982	0.692	2267	tags=22%, list=12%, signal=24%
HALLMARK_GLYCOLYSIS	189	0.432092	1.30712	0.0293758	0.103181	0.911	2806	tags=19%, list=15%, signal=21%
HALLMARK_APICAL_JUNCTION	182	0.42687	1.26764	0.0790123	0.139818	0.967	1573	tags=16%, list=8%, signal=18%
HALLMARK_APICAL_SURFACE	39	0.495299	1.20881	0.184765	0.218009	0.996	1425	tags=21%, list=7%, signal=22%
HALLMARK_PI3K_AKT_MTOR_SIGNALING	97	0.420051	1.18501	0.174451	0.230636	0.998	2147	tags=18%, list=11%, signal=20%
HALLMARK_MTORC1_SIGNALING	199	0.392722	1.18513	0.130967	0.238757	0.998	2365	tags=15%, list=12%, signal=16%
HALLMARK_TGF_BETA_SIGNALING	54	0.460393	1.17058	0.211712	0.245442	0.998	1182	tags=11%, list=6%, signal=12%
HALLMARK_BILE_ACID_METABOLISM	94	0.426381	1.18648	0.177181	0.245543	0.998	839	tags=11%, list=4%, signal=11%
HALLMARK_FATTY_ACID_METABOLISM	144	0.385767	1.12861	0.228162	0.31304	1	2665	tags=14%, list=14%, signal=16%
HALLMARK_ESTROGEN_RESPONSE_EARLY	177	0.360002	1.07938	0.303145	0.389736	1	2267	tags=18%, list=12%, signal=20%
HALLMARK_ANDROGEN_RESPONSE	94	0.391706	1.08156	0.307584	0.397758	1	2684	tags=18%, list=14%, signal=21%
HALLMARK_ADIPOGENESIS	194	0.343047	1.03336	0.385176	0.479409	1	1377	tags=11%, list=7%, signal=12%
HALLMARK_UV_RESPONSE_DN	144	0.342221	1.01379	0.424125	0.510698	1	696	tags=8%, list=4%, signal=8%
HALLMARK_PEROXISOME	95	0.342318	0.957127	0.528409	0.630095	1	3470	tags=21%, list=18%, signal=26%
HALLMARK_UV_RESPONSE_UP	148	0.307338	0.908251	0.672775	0.730284	1	3305	tags=25%, list=17%, signal=30%
HALLMARK_MITOTIC_SPINDLE	199	0.297183	0.884574	0.747292	0.764056	1	3100	tags=26%, list=16%, signal=30%
HALLMARK_HEME_METABOLISM	185	0.265879	0.789484	0.932349	0.932665	1	1955	tags=12%, list=10%, signal=13%
HALLMARK_MYC_TARGETS_V2	58	0.295011	0.763633	0.859675	0.947191	1	3497	tags=16%, list=18%, signal=19%
HALLMARK_UNFOLDED_PROTEIN_RESPONSE	112	0.229886	0.64808	0.993234	0.992107	1	2197	tags=10%, list=11%, signal=11%
Gene Set	Number of genes	ES	NES	NOM p-val	FDR q-val	FWER p-val	RANK AT MAX	LEADING EDGE
Downregulated pathways
HALLMARK_OXIDATIVE_PHOSPHORYLATION	200	-0.411402	-1.45991	0	0.113516	0.133	6714	tags=47%, list=35%, signal=71%
HALLMARK_NOTCH_SIGNALING	32	-0.466261	-1.23954	0.166189	0.394476	0.619	4120	tags=41%, list=21%, signal=52%
HALLMARK_WNT_BETA_CATENIN_SIGNALING	39	-0.348793	-0.95185	0.495702	0.728126	1	3460	tags=23%, list=18%, signal=28%
HALLMARK_KRAS_SIGNALING_DN	135	-0.289956	-0.970021	0.518828	0.74641	0.999	3051	tags=25%, list=16%, signal=30%
HALLMARK_HEDGEHOG_SIGNALING	34	-0.3944	-1.05303	0.349741	0.765941	0.98	3110	tags=41%, list=16%, signal=49%
HALLMARK_SPERMATOGENESIS	102	-0.332701	-1.08043	0.247967	0.850472	0.954	3277	tags=30%, list=17%, signal=36%
HALLMARK_PANCREAS_BETA_CELLS	29	-0.376544	-0.973775	0.503937	0.853427	0.998	2971	tags=41%, list=15%, signal=49%
HALLMARK_PROTEIN_SECRETION	95	-0.312	-0.995258	0.413793	0.89508	0.994	3903	tags=26%, list=20%, signal=33%
HALLMARK_DNA_REPAIR	148	-0.215678	-0.733871	1	0.97686	1	5598	tags=30%, list=29%, signal=43%
HALLMARK_MYC_TARGETS_V1	199	-0.216871	-0.760184	1	1	1	6215	tags=33%, list=32%, signal=48%
Abbreviations: ES=Enrichment Score, NES=Normalized Enrichment Score, NOM p-val=nominal p-value , FDR q-val=False discovery rate q-value, FWER p-val=Familywise-error rate p-value
